# Explanatory factors for Ethnic inequalities in Multimorbidity; findings from pooled Health Survey for England 2011-2018

**DOI:** 10.1101/2022.10.03.22280637

**Authors:** Linda Ng Fat, Jennifer S Mindell, Logan Manikam, Shaun Scholes

## Abstract

**Background:** Social-economic factors and health behaviours may be driving variation in ethnic health inequalities in multimorbidity including among distinct ethnic groups.

**Methods:** Using the cross-sectional nationally-representative Health Surveys for England 2011-2018 (N=54,438, aged 16+), we carried out multivariable logistic regression on the odds of having general multimorbidity (≥2 longstanding conditions) by ethnicity (British White (reference group), White Irish, Other White, Indian, Pakistani, Bangladeshi, Chinese, African, Caribbean, White Mixed, Other Mixed, Other), adjusting for age, sex, education, area-deprivation, smoking status, and survey year. This was repeated for cardiovascular multimorbidity (N=37,148, aged 40+: having ≥2 of the following: doctor-diagnosed diabetes or hypertension, heart attack or stroke) and multiple cardiometabolic risk biomarkers (HbA1c ≥6.5%, raised blood pressure, total cholesterol ≥5mmol/L).

**Results:** 20% of adults had general multimorbidity. In fully-adjusted models, compared with the White British majority, Other White (Odds Ratio (OR)=0.63 (95% confidence interval=(0.53-0.74)), Chinese (OR=0.58 (0.36-0.93)), and African adults (OR=0.54 (0.42-0.69)), had lower odds of general multimorbidity. Among adults aged 40+, Pakistani (OR=1.27 (0.97-1.66) p=0.080) and Bangladeshi (OR=1.75 (1.16-2.65)) had increased odds, and African adults had decreased odds (OR=0.63 (0.47-0.83)) of general multimorbidity. Risk of cardiovascular multimorbidity was higher among Indian (OR=3.31 (2.56-4.28)), Pakistani (OR=3.48 (2.52-4.80)), Bangladeshi (OR=3.67 (1.98-6.78)), African (OR=1.61 (1.05-2.47)), Caribbean (OR=2.18 (1.59-2.99)) and White Mixed (OR=1.98 (1.14-3.44)) adults. Indian adults were also at risk of having multiple cardiometabolic risk biomarkers.

**Conclusion:** Ethnic inequalities in multimorbidity are independent of socioeconomic factors. Ethnic minority groups are particularly at risk of cardiovascular multimorbidity, which may be exacerbated by poorer management of cardiometabolic risk factors.

**What is already known on this topic:**

- Studies have found ethnic inequalities in multimorbidity among broad ethnic groups; however, it is not known whether lower socioeconomic status or health behaviours are driving this inequality in England, nor whether there are differences between distinct ethnic groups.

**What this study adds:**

- Ethnic inequalities in multimorbidity in a nationally-representative sample in England vary between older and younger adults, distinct ethnic groups, and are independent of socioeconomic status, smoking and obesity.
- African, Caribbean, Bangladeshi, Indian, Pakistani and White mixed adults aged 40 and over had higher risk of self-reported cardiovascular multimorbidity compared with British White adults. Indian adults were also at risk of multiple uncontrolled cardiometabolic risk biomarkers.
- African, Chinese, Other White and Indian adults (<40 years) had lower risk of general multimorbidity compared with the British White majority, suggesting a healthy migrant effect or differences in interpretation of chronic conditions.

**How this study might affect research, practice or policy:**

- Further research is needed to explore whether underdiagnosis and/or poorer management of cardiometabolic risk factors among ethnic groups may be driving factors behind inequalities in self-reported cardiovascular multimorbidity.
