## Supplement Tables for "Explanatory factors for Ethnic inequalities in Multimorbidity; findings from pooled Health Survey for England 2011-2018"

### Sheet: Table S1
Logisitic regression results odds of general multimorbidity (No conditions vs. 2+ condition presented)
Base: 54,4478 participants aged 16+ in the HSE 2011-2018
Logistic regression results; odds of self-reported general multimorbdity,HSE 2011-2018
Base: 54,438 adults aged 16+
	Model 0 (sex & age)				Model 0 + Education				Model 0 + Area deprivation				Model 0 + Smoking				Model 0 + BMI				Fully adjusted + year
	OR	95% CI	p-value		OR	95% CI	p-value		OR	95% CI	p-value		OR	95% CI	p-value		OR	95% CI	p-value		OR	95% CI	p-value
Ethnic group
White	1	Ref			1	Ref			1	Ref			1	Ref			1	Ref			1	Ref
White Irish	1.03953	(0.82, 1.32)	0.748		1.03568	(0.82, 1.31)	0.773		0.945213	(0.74, 1.20)	0.643		1.01077	(0.80, 1.28)	0.929		1.05431	(0.83, 1.34)	0.663		0.956575	(0.75, 1.22)	0.716
Other White	0.663535	(0.57, 0.77)	0		0.662714	(0.57, 0.78)	0		0.613184	(0.52, 0.72)	0		0.650147	(0.56, 0.76)	0		0.688965	(0.59, 0.81)	0		0.627265	(0.53, 0.74)	0
Indian	0.775118	(0.65, 0.93)	0.005		0.792528	(0.66, 0.95)	0.01		0.719687	(0.60, 0.86)	0		0.883909	(0.74, 1.06)	0.178		0.826073	(0.69, 0.99)	0.035		0.863954	(0.72, 1.04)	0.115
Pakistani	1.07647	(0.85, 1.36)	0.534		1.0186	(0.81, 1.28)	0.876		0.839999	(0.67, 1.05)	0.133		1.1811	(0.93, 1.49)	0.163		1.04163	(0.82, 1.32)	0.734		0.911714	(0.72, 1.15)	0.438
Bangladeshi	1.34222	(0.98, 1.84)	0.069		1.23869	(0.90, 1.71)	0.191		1.00703	(0.73, 1.40)	0.967		1.45563	(1.06, 2.00)	0.02		1.46641	(1.06, 2.02)	0.02		1.20505	(0.87, 1.68)	0.27
Chinese	0.420179	(0.26, 0.68)	0		0.433985	(0.27, 0.70)	0.001		0.417552	(0.26, 0.67)	0		0.478006	(0.30, 0.77)	0.003		0.526754	(0.33, 0.85)	0.009		0.577764	(0.36, 0.93)	0.025
African	0.628123	(0.50, 0.80)	0		0.638095	(0.50, 0.81)	0		0.493367	(0.39, 0.63)	0		0.718975	(0.57, 0.91)	0.006		0.577019	(0.46, 0.73)	0		0.53914	(0.42, 0.69)	0
Caribbean	1.15091	(0.93, 1.43)	0.2		1.1159	(0.90, 1.39)	0.329		0.895664	(0.72, 1.12)	0.328		1.17487	(0.95, 1.46)	0.143		1.0495	(0.85, 1.30)	0.66		0.878901	(0.70, 1.10)	0.251
White mixed	1.23636	(0.94, 1.63)	0.135		1.21429	(0.92, 1.61)	0.173		1.09897	(0.83, 1.46)	0.51		1.20817	(0.91, 1.60)	0.184		1.25222	(0.94, 1.67)	0.123		1.10824	(0.83, 1.48)	0.485
Other mixed	0.808231	(0.55, 1.19)	0.285		0.847732	(0.57, 1.26)	0.41		0.745016	(0.50, 1.11)	0.151		0.843631	(0.57, 1.24)	0.391		0.843294	(0.57, 1.26)	0.403		0.838363	(0.56, 1.26)	0.399
Other	0.76096	(0.63, 0.91)	0.003		0.78498	(0.65, 0.94)	0.01		0.679592	(0.57, 0.82)	0		0.826066	(0.69, 0.99)	0.042		0.772132	(0.64, 0.93)	0.006		0.760533	(0.63, 0.92)	0.004
Sex	1.1753	(1.12, 1.23)	0		1.15922	(1.11, 1.21)	0		1.17905	(1.13, 1.23)	0		1.22939	(1.18, 1.29)			1.1941	(1.14, 1.25)			1.22625	(1.17, 1.28)	0
Age	1.04462	(1.04, 1.05)	0		1.04111	(1.04, 1.04)	0		1.04686	(1.05, 1.05)	0		1.04519	(1.04, 1.05)			1.04351	(1.04, 1.05)			1.04385	(1.04, 1.05)	0
Educational qualification (Ref:Degree or Higher)	-	-			1	Ref															1	Ref
Higher education below degree	-	-			1.30892	(1.23, 1.39)			-	-			-	-			-	-			1.13317	(1.06, 1.21)	0
No qualifications					1.71997	(1.60, 1.85)			-	-			-	-			-	-			1.29717	(1.20, 1.40)	0
Area deprivation (least deprived)									1	Ref											1	Ref
Second									1.17789	(1.09, 1.28)	0		-	-			-	-			1.12124	(1.03, 1.22)	0.005
Third	-	-			-	-			1.39217	(1.29, 1.51)	0		-	-			-	-			1.26144	(1.16, 1.37)	0
Fourth	-	-			-	-			1.76612	(1.62, 1.92)	0		-	-			-	-			1.52104	(1.39, 1.66)	0
Most deprived	-	-			-	-			2.29746	(2.11, 2.50)	0		-	-			-	-			1.83606	(1.68, 2.00)	0
	-	-			-	-
Cigarette smoking (Never)													1	Ref							1	Ref
Current Smoker	-	-			-	-			-	-			1.70722	(1.60, 1.83)							1.52265	(1.42, 1.63)	0
Ex-smoker	-	-			-	-			-	-			1.40919	(1.34, 1.49)			-	-			1.3067	(1.24, 1.38)	0
																	-	-
BMI (UW-Normal)																	1	Ref			1	Ref
Overweight	-	-			-	-			-	-			-	-			1.19347	(1.12, 1.27)			1.19219	(1.12, 1.27)	0
Obese	-	-			-	-			-	-			-	-			2.19419	(2.06, 2.34)			2.08807	(1.96, 2.22)	0
Hse Year
2012																					1.01449	(0.91, 1.13)	0.793
2013																					1.13381	(1.02, 1.26)	0.02
2014																					1.10308	(0.99, 1.23)	0.081
2015																					1.06129	(0.95, 1.18)	0.286
2016																					1.21937	(1.09, 1.36)	0
2017																					1.27261	(1.14, 1.43)	0
2018																					1.29068	(1.16, 1.44)	0

### Sheet: Table S2
Table S2 Logistic regression results for the risk of self-reported general multimorbidity among aged under 40, HSE 2011-2018
N= 17,303 adults aged under 40
	Model 0 (sex & age)				Model 0 + Education				Model 0 + Area deprivation				Model 0 + Smoking				Model 0 + BMI				Fully adjusted
	OR	95% CI	p-value		OR	95% CI	p-value		OR	95% CI	p-value		OR	95% CI	p-value		OR	95% CI	p-value		OR	95% CI	p-value
Ethnic group
White British	1	Ref			1	Ref			1	Ref			1	Ref			1	Ref			1	Ref
White Irish	0.950362	(0.45, 2.02)	0.894		1.0943	(0.51, 2.34)	0.816		0.914002	(0.43, 1.96)	0.817		0.961101	(0.45, 2.05)	0.918		0.967248	(0.46, 2.04)	0.93		1.02101	(0.47, 2.20)	0.958
Other White	0.453371	(0.33, 0.62)	0		0.435627	(0.31, 0.61)	0		0.419744	(0.31, 0.58)	0		0.441658	(0.32, 0.60)	0		0.476118	(0.35, 0.65)	0		0.412308	(0.29, 0.58)	0
Indian	0.313757	(0.21, 0.48)	0		0.336788	(0.22, 0.52)	0		0.29383	(0.19, 0.45)	0		0.37044	(0.24, 0.57)	0		0.329908	(0.22, 0.50)	0		0.368648	(0.24, 0.57)	0
Pakistan	0.550962	(0.36, 0.84)	0.006		0.516481	(0.34, 0.78)	0.002		0.4591	(0.30, 0.70)	0		0.616659	(0.40, 0.94)	0.025		0.534626	(0.35, 0.81)	0.003		0.510333	(0.33, 0.78)	0.002
Bangladeshi	0.796283	(0.48, 1.31)	0.369		0.736481	(0.45, 1.21)	0.229		0.644056	(0.39, 1.06)	0.085		0.870283	(0.53, 1.43)	0.584		0.843122	(0.51, 1.39)	0.504		0.757209	(0.45, 1.27)	0.29
Chinese	0.371379	(0.16, 0.86)	0.021		0.406435	(0.18, 0.94)	0.036		0.360054	(0.15, 0.84)	0.018		0.426762	(0.18, 0.99)	0.048		0.444559	(0.19, 1.03)	0.06		0.515739	(0.22, 1.21)	0.126
African	0.376974	(0.22, 0.64)	0		0.369565	(0.22, 0.62)	0		0.317097	(0.19, 0.54)	0		0.44403	(0.26, 0.75)	0.002		0.361881	(0.21, 0.61)	0		0.365862	(0.21, 0.62)	0
Caribbean	0.818748	(0.44, 1.51)	0.521		0.815119	(0.44, 1.51)	0.515		0.704224	(0.38, 1.30)	0.263		0.850066	(0.46, 1.58)	0.606		0.740372	(0.40, 1.37)	0.337		0.711113	(0.38, 1.32)	0.279
White mixed	1.08419	(0.69, 1.70)	0.725		1.08637	(0.69, 1.71)	0.719		1.00102	(0.64, 1.58)	0.996		1.0463	(0.67, 1.64)	0.845		1.10034	(0.69, 1.74)	0.684		0.998455	(0.63, 1.59)	0.995
Other mixed	0.637712	(0.29, 1.40)	0.263		0.650111	(0.29, 1.44)	0.29		0.601076	(0.27, 1.33)	0.209		0.677777	(0.31, 1.49)	0.332		0.649099	(0.29, 1.44)	0.289		0.619124	(0.27, 1.42)	0.259
Other	0.481393	(0.33, 0.71)	0		0.483507	(0.33, 0.71)	0		0.436799	(0.30, 0.64)	0		0.546149	(0.37, 0.80)	0.002		0.491834	(0.34, 0.72)	0		0.501642	(0.34, 0.75)	0.001
Sex	1.54946	(1.38, 1.74)	0		1.57692	(1.40, 1.77)	0		1.54859	(1.38, 1.74)	0		1.61323	(1.44, 1.81)	0		1.51846	(1.35, 1.71)	0		1.57374	(1.40, 1.77)	0
Age	1.02938	(1.02, 1.04)	0		1.03649	(1.03, 1.05)	0		1.03034	(1.02, 1.04)	0		1.0259	(1.02, 1.04)	0		1.02265	(1.01, 1.03)	0		1.02506	(1.02, 1.03)	0
Educational qualification (Ref:Degree or Higher)	-	-			1	Ref															1	Ref
Higher education below degree	-	-			1.54827	(1.34, 1.79)			-	-			-	-			-	-			1.31535	(1.14, 1.52)	0
No qualifications					2.19911	(1.76, 2.75)			-	-			-	-			-	-			1.68918	(1.34, 2.13)	0
Area deprivation (least deprived)									1	Ref											1	Ref
Second									1.19229	(0.95, 0.00)	0.13		-	-			-	-			1.11938	(0.89, 1.41)	0.338
Third	-	-			-	-			1.39282	(1.12, 0.02)	0.003		-	-			-	-			1.23822	(0.99, 1.54)	0.057
Fourth	-	-			-	-			1.68062	(1.34, 0.00)	0		-	-			-	-			1.42823	(1.14, 1.79)	0.002
Most deprived	-	-			-	-			1.95744	(1.58, 0.00)	0		-	-			-	-			1.4698	(1.18, 1.83)	0.001
	-	-			-	-
Cigarette smoking (Never)													1	Ref							1	Ref
Current Smoker	-	-			-	-			-	-			1.85847	(1.61, 2.14)							1.65389	(1.42, 1.92)	0
Ex-smoker	-	-			-	-			-	-			1.41505	(1.21, 1.66)			-	-			1.29137	(1.10, 1.52)	0.002
																	-	-
BMI (UW-Normal)																	1	Ref			1	Ref
Overweight	-	-			-	-			-	-			-	-			1.07845	(0.93, 1.25)			1.05404	(0.91, 1.22)	0.488
Obese	-	-			-	-			-	-			-	-			2.17051	(1.88, 2.51)			1.94593	(1.68, 2.25)	0
Survey year																					1	Ref
2012																					0.821533	(0.62, 1.08)	0.16
2013																					1.14283	(0.88, 1.48)	0.309
2014																					1.19048	(0.92, 1.53)	0.178
2015																					1.25075	(0.95, 1.65)	0.111
2016																					1.38881	(1.08, 1.79)	0.01
2017																					1.95406	(1.53, 2.50)	0
2018																					1.86082	(1.45, 2.38)	0

### Sheet: Table S3
Table S3 Logistic regression results for the risk of self-reported general multimorbidity among adults aged 40 and over, HSE 2011-2018
Base: 37,135 adults aged 40+
	Model 0 (sex & age)				Model 0 + Education				Model 0 + Area deprivation				Model 0 + Smoking				Model 0 + BMI				Fully adjusted + Year
	OR	95% CI	p-value		OR	95% CI	p-value		OR	95% CI	p-value		OR	95% CI	p-value		OR	95% CI	p-value		OR	95% CI	p-value
Ethnic group
White British	1	Ref			1	Ref			1	Ref			1	Ref			1	Ref			1	Ref
White Irish	1.068	(0.84, 1.37)	0.599		1.04316	(0.82, 1.33)	0.735		0.95753	(0.75, 1.22)	0.728		1.035	(0.81, 1.32)	0.78		1.08462	(0.85, 1.39)	0.522		0.956908	(0.75, 1.22)	0.726
Other White	0.840344	(0.71, 0.99)	0.043		0.84649	(0.71, 1.00)	0.055		0.788968	(0.66, 0.94)	0.007		0.830004	(0.70, 0.98)	0.032		0.868173	(0.73, 1.03)	0.105		0.807406	(0.68, 0.96)	0.018
Indian	1.00836	(0.83, 1.23)	0.934		1.00654	(0.83, 1.23)	0.948		0.936325	(0.77, 1.14)	0.516		1.14406	(0.94, 1.40)	0.187		1.09337	(0.90, 1.33)	0.378		1.1266	(0.92, 1.38)	0.243
Pakistan	1.53303	(1.17, 2.00)	0.002		1.42925	(1.10, 1.86)	0.008		1.16892	(0.90, 1.52)	0.24		1.68655	(1.29, 2.20)	0		1.4887	(1.14, 1.95)	0.004		1.26963	(0.97, 1.66)	0.08
Bangladeshi	1.93855	(1.32, 2.85)	0.001		1.72397	(1.16, 2.56)	0.007		1.42867	(0.95, 2.15)	0.088		2.12012	(1.43, 3.13)	0		2.19261	(1.48, 3.24)	0		1.74906	(1.16, 2.65)	0.008
Chinese	0.440743	(0.25, 0.76)	0.003		0.446512	(0.26, 0.78)	0.004		0.447498	(0.26, 0.77)	0.003		0.501332	(0.29, 0.87)	0.013		0.565528	(0.33, 0.98)	0.04		0.623166	(0.36, 1.07)	0.086
African	0.761513	(0.58, 1.00)	0.054		0.774666	(0.59, 1.02)	0.072		0.582305	(0.44, 0.77)	0		0.867613	(0.66, 1.15)	0.318		0.693788	(0.53, 0.92)	0.01		0.629225	(0.47, 0.83)	0.001
Caribbean	1.22033	(0.97, 1.54)	0.092		1.17246	(0.93, 1.49)	0.188		0.922126	(0.73, 1.17)	0.506		1.24625	(0.99, 1.57)	0.064		1.1215	(0.89, 1.42)	0.337		0.907844	(0.71, 1.15)	0.429
White mixed	1.28869	(0.90, 1.84)	0.16		1.25595	(0.88, 1.80)	0.211		1.11224	(0.78, 1.58)	0.552		1.26703	(0.89, 1.80)	0.189		1.28127	(0.89, 1.84)	0.181		1.10754	(0.77, 1.59)	0.579
Other mixed	0.886031	(0.57, 1.38)	0.594		0.932982	(0.60, 1.46)	0.762		0.815279	(0.51, 1.29)	0.385		0.92073	(0.59, 1.44)	0.716		0.943653	(0.59, 1.50)	0.806		0.932308	(0.58, 1.50)	0.772
Other	0.888903	(0.72, 1.10)	0.286		0.917834	(0.74, 1.14)	0.437		0.794216	(0.64, 0.99)	0.038		0.955113	(0.77, 1.19)	0.679		0.907276	(0.73, 1.13)	0.385		0.884761	(0.71, 1.10)	0.279
Sex	1.10482	(1.05, 1.16)	0		1.08461	(1.03, 1.14)	0.001		1.10884	(1.06, 1.16)	0		1.15669	(1.10, 1.21)			1.13192	(1.08, 1.19)	0		1.16709	(1.11, 1.23)	0
Age	1.04398	(1.04, 1.05)	0		1.03907	(1.04, 1.04)	0		1.04604	(1.04, 1.05)	0		1.04508	(1.04, 1.05)			1.04537	(1.04, 1.05)	0		1.04593	(1.04, 1.05)	0
Educational qualification (Ref:Degree or Higher)	-	-			1	Ref															1	Ref
Higher education below degree	-	-			1.24211	(1.16, 1.33)	0		-	-			-	-			-	-			1.05857	(0.99, 1.14)	0.116
No qualifications					1.65448	(1.53, 1.79)	0		-	-			-	-			-	-			1.18525	(1.09, 1.29)	0
Area deprivation (least deprived)									1	Ref											1	Ref
Second									1.17538	(1.08, 0.00)	0		-	-			-	-			1.12238	(1.03, 1.22)	0.006
Third	-	-			-	-			1.38836	(1.28, 0.02)	0		-	-			-	-			1.26706	(1.16, 1.38)	0
Fourth	-	-			-	-			1.77911	(1.63, 1.88)	0		-	-			-	-			1.54595	(1.41, 1.69)	0
Most deprived	-	-			-	-			2.4248	(2.21, 2.60)	0		-	-			-	-			1.98673	(1.81, 2.18)	0
	-	-			-	-
Cigarette smoking (Never)													1	Ref							1	Ref
Current Smoker	-	-			-	-			-	-			1.65599	(1.54, 1.71)							1.49009	(1.38, 1.61)	0
Ex-smoker	-	-			-	-			-	-			1.40925	(1.33, 1.47)			-	-			1.31399	(1.24, 1.39)	0
																	-	-
BMI (UW-Normal)																	1	Ref			1	Ref
Overweight	-	-			-	-			-	-			-	-			1.23628	(1.16, 1.31)			1.24027	(1.16, 1.32)	0
Obese	-	-			-	-			-	-			-	-			2.24299	(2.10, 2.39)			2.15435	(2.01, 2.31)	0
Survey year
2012																					1.05786	(0.95, 1.18)	0.326
2013																					1.134	(1.01, 1.27)	0.027
2014																					1.08313	(0.96, 1.22)	0.185
2015																					1.01905	(0.91, 1.14)	0.745
2016																					1.17779	(1.05, 1.32)	0.006
2017																					1.12943	(1.00, 1.27)	0.046
2018																					1.16967	(1.04, 1.31)	0.008

### Sheet: Table S4
Logistic regression results; odds of self-reported doctor diagnosed cardiovascular multimorbdity,HSE 2011-2018
Base: 37,148 adults aged 40+
	Model 0 (sex & age)				Model 0 + Education				Model 0 + Area deprivation				Model 0 + Smoking				Model 0 + BMI					Fully adjusted + year
	OR	95% CI	p-value		OR	95% CI	p-value		OR	95% CI	p-value		OR	95% CI	p-value		OR	95% CI				OR	95% CI	p-value
Ethnic group
White	1	Ref			1	Ref			1	Ref			1	Ref			1	Ref				1	Ref
White Irish	1.13315	(0.76, 1.68)	0.534		1.07078	(0.72, 1.60)	0.738		1.00552	(0.68, 1.50)	0.978		1.09832	(0.74, 1.63)	0.641		1.14821	(0.77, 1.71)	0.496			0.983028	(0.65, 1.48)	0.934
Other White	0.80216	(0.57, 1.13)	0.203		0.820216	(0.58, 1.15)	0.252		0.760542	(0.54, 1.07)	0.112		0.801258	(0.57, 1.13)	0.203		0.841887	(0.60, 1.19)	0.325			0.819368	(0.58, 1.15)	0.255
Indian	2.52476	(1.97, 3.24)	0		2.54666	(1.98, 3.28)	0		2.36856	(1.84, 3.04)	0		2.84139	(2.21, 3.66)	0		3.16359	(2.46, 4.06)	0			3.31139	(2.56, 4.28)	0
Pakistan	4.00561	(2.94, 5.46)	0		3.64466	(2.65, 5.00)	0		3.06933	(2.24, 4.20)	0		4.39682	(3.22, 6.01)	0		4.11145	(2.99, 5.65)	0			3.47764	(2.52, 4.80)	0
Bangladeshi	3.73154	(2.15, 6.47)	0		3.13904	(1.79, 5.51)	0		2.65787	(1.48, 4.78)	0.001		4.06509	(2.33, 7.10)	0		4.92285	(2.77, 8.75)	0			3.66533	(1.98, 6.78)	0
Chinese	0.831144	(0.29, 2.40)	0.733		0.851945	(0.29, 2.51)	0.772		0.864162	(0.30, 2.50)	0.787		0.937963	(0.32, 2.71)	0.906		1.48106	(0.52, 4.21)	0.461			1.68544	(0.59, 4.83)	0.331
African	1.85531	(1.23, 2.81)	0.003		1.94983	(1.29, 2.96)	0.002		1.42438	(0.94, 2.16)	0.096		2.07823	(1.37, 3.14)	0.001		1.69681	(1.11, 2.60)	0.015			1.61004	(1.05, 2.47)	0.029
Caribbean	2.92847	(2.15, 3.98)	0		2.711	(1.97, 3.73)	0		2.18653	(1.59, 3.01)	0		3.0246	(2.22, 4.13)	0		2.67277	(1.97, 3.62)	0			2.17658	(1.58, 2.99)	0
White mixed	2.22619	(1.32, 3.76)	0.003		2.14891	(1.26, 3.66)	0.005		1.92612	(1.14, 3.27)	0.015		2.21994	(1.30, 3.78)	0.003		2.24569	(1.32, 3.82)	0.003			1.97995	(1.14, 3.44)	0.015
Other mixed	0.918262	(0.40, 2.12)	0.842		1.01857	(0.45, 2.33)	0.965		0.850106	(0.37, 1.95)	0.701		0.940639	(0.41, 2.18)	0.887		1.0405	(0.45, 2.39)	0.925			1.06297	(0.47, 2.39)	0.882
Other	1.92898	(1.46, 2.54)	0		2.08238	(1.58, 2.75)	0		1.74298	(1.32, 2.29)	0		2.06518	(1.56, 2.73)	0		2.08332	(1.57, 2.76)	0			2.12478	(1.60, 2.82)	0
Sex	0.64235	(0.59, 0.70)	0		0.616811	(0.57, 0.67)	0		0.639275	(0.59, 0.69)	0		0.682898	(0.63, 0.74)	0		0.651211	(0.60, 0.71)	0			0.65871	(0.61, 0.72)	0
Age	1.05557	(1.05, 1.06)	0		1.04814	(1.04, 1.05)	0		1.05734	(1.05, 1.06)	0		1.05485	(1.05, 1.06)	0		1.06008	(1.06, 1.06)	0			1.05653	(1.05, 1.06)	0
Educational qualification (Ref:Degree or Higher)	-	-			1	Ref
Higher education below degree	-	-			1.47687	(1.30, 1.68)	0		-	-			-	-			-	-				1.24369	(1.09, 1.41)	0.001
No qualifications					2.21981	(1.94, 2.54)	0		-	-			-	-			-	-				1.57582	(1.37, 1.81)	0
Area deprivation (least deprived)
Second									1	Ref			-	-			-	-				1.16883	(1.02, 1.33)	0.021
Third	-	-			-	-			1.24652	(1.09, 1.42)	0.001		-	-			-	-				1.15193	(1.01, 1.32)	0.04
Fourth	-	-			-	-			1.3274	(1.16, 1.51)	0		-	-			-	-				1.41078	(1.23, 1.62)	0
Most deprived	-	-			-	-			1.72486	(1.51, 1.97)	0		-	-			-	-				1.96043	(1.70, 2.26)	0
	-	-			-	-
Cigarette smoking (Never)
Current Smoker	-	-			-	-			-	-			1.33557	(1.17, 1.53)	0							1.2438	(1.08, 1.43)	0.003
Ex-smoker	-	-			-	-			-	-			1.50175	(1.37, 1.65)	0		-	-				1.34431	(1.22, 1.48)	0
																	-	-
BMI (UW-Normal)
Overweight	-	-			-	-			-	-			-	-			1.98932	(1.74, 2.27)	0			1.97522	(1.73, 2.26)	0
Obese	-	-			-	-			-	-			-	-			5.01284	(4.41, 5.69)	0			4.70752	(4.14, 5.36)	0
Survey year
2012																						0.983627	(0.83, 1.17)	0.851
2013																						1.05688	(0.89, 1.25)	0.52
2014																						1.0673	(0.90, 1.27)	0.457
2015																						0.933759	(0.78, 1.11)	0.446
2016																						1.00783	(0.85, 1.20)	0.931
2017																						0.999748	(0.84, 1.19)	0.998
2018																						1.03862	(0.88, 1.23)	0.665

### Sheet: Table S5
Table S5 regression results on larger sample (not limited to those with BMI Measurements)
Adjusted for ethnicity, sex, age, IMD, education, smoking and survey year
	Odds of general multimorbidity (N=65,295 adults aged 16+)				Odds of cardiovascular multimorbidity (N=44,830 adults aged 40+)				Odds of multiple cvd risk biomarkers (N=26,430 adults aged 16+)
	Fully adjusted + year	65295			Fully adjusted + year	44830 adults aged 40+			Fully adjusted + year	26,430 adults
	OR	95% CI	p-value		OR	95% CI	p-value		OR	95% CI	p-value
Ethnic group
White	1	Ref			1	Ref			1	Ref
White Irish	0.899645	(0.72, 1.12)	0.344		0.94528	(0.66, 1.35)	0.756		0.837673	(0.54, 1.29)	0.425
Other White	0.580032	(0.50, 0.67)	0		0.770425	(0.57, 1.03)	0.082		0.857723	(0.68, 1.08)	0.194
Indian	0.777792	(0.66, 0.91)	0.002		2.53993	(2.03, 3.17)	0		1.56003	(1.19, 2.05)	0.002
Pakistan	0.881481	(0.70, 1.10)	0.27		2.96714	(2.21, 3.99)	0		0.909234	(0.59, 1.40)	0.666
Bangladeshi	0.922587	(0.68, 1.25)	0.601		2.25394	(1.28, 3.97)	0.005		1.20921	(0.65, 2.26)	0.551
Chinese	0.43352	(0.28, 0.68)	0		1.04472	(0.45, 2.43)	0.919		0.797058	(0.43, 1.48)	0.474
African	0.561182	(0.45, 0.70)	0		1.70001	(1.20, 2.41)	0.003		1.27737	(0.84, 1.95)	0.254
Caribbean	0.873356	(0.71, 1.07)	0.185		2.24918	(1.71, 2.95)	0		1.46864	(1.01, 2.14)	0.046
White mixed	1.03332	(0.80, 1.33)	0.799		1.59991	(0.97, 2.64)	0.067		0.692671	(0.39, 1.22)	0.201
Other mixed	0.84018	(0.58, 1.22)	0.358		1.07289	(0.51, 2.24)	0.852		0.728679	(0.37, 1.43)	0.356
Other	0.802798	(0.68, 0.95)	0.009		2.12326	(1.60, 2.82)	0		1.05959	(0.76, 1.49)	0.737
Sex	1.18498	(1.14, 1.23)	0		0.666019	(0.62, 0.72)	0		0.828078	(0.77, 0.89)	0
Age	1.04476	(1.04, 1.05)	0		1.04859	(1.05, 1.05)	0		1.04199	(1.04, 1.04)	0
Educational qualification (Ref:Degree or Higher)
Higher education below degree	1.20694	(1.14, 1.28)	0		1.43209	(1.27, 1.61)	0		1.22002	(1.11, 1.34)	0
No qualifications	1.46714	(1.37, 1.58)	0		1.87359	(1.65, 2.13)	0		1.12653	(0.99, 1.28)	0.065
Area deprivation (least deprived)
Second	1.12274	(1.04, 1.21)	0.002		1.20477	(1.07, 1.35)	0.002		1.02852	(0.92, 1.15)	0.624
Third	1.3093	(1.21, 1.41)	0		1.28726	(1.14, 1.45)	0		1.06702	(0.95, 1.20)	0.275
Fourth	1.59663	(1.47, 1.73)	0		1.6137	(1.43, 1.82)	0		1.04401	(0.92, 1.19)	0.509
Most deprived	1.97128	(1.82, 2.14)	0		2.18107	(1.93, 2.47)	0		1.09714	(0.95, 1.26)	0.192
Cigarette smoking (Never)
Current Smoker	1.40052	(1.31, 1.49)	0		0.963745	(0.85, 1.09)	0.558		1.15138	(1.02, 1.31)	0.028
Ex-smoker	1.33617	(1.27, 1.40)	0		1.37275	(1.26, 1.49)	0		1.02259	(0.94, 1.11)	0.603
Survey year
2012	1.04746	(0.95, 1.16)	0.359		1.00617	(0.86, 1.17)	0.937		1.10027	(0.95, 1.27)	0.202
2013	1.15241	(1.04, 1.27)	0.005		1.07917	(0.93, 1.25)	0.314		0.868916	(0.75, 1.01)	0.065
2014	1.11009	(1.00, 1.23)	0.045		1.04814	(0.90, 1.22)	0.547		0.966782	(0.83, 1.12)	0.659
2015	1.10709	(1.00, 1.22)	0.046		0.967777	(0.83, 1.13)	0.687		0.909335	(0.78, 1.06)	0.217
2016	1.23826	(1.12, 1.37)	0		1.07171	(0.92, 1.25)	0.368		0.990254	(0.85, 1.16)	0.903
2017	1.30706	(1.18, 1.45)	0		1.09414	(0.94, 1.27)	0.248		0.776995	(0.67, 0.91)	0.001
2018	1.32786	(1.20, 1.47)	0		1.10729	(0.95, 1.29)	0.186		0.860772	(0.74, 1.00)	0.057
